# Low-branching vessel architecture shapes immune cell niches and predicts immune responses in renal cancer

**DOI:** 10.1101/2025.06.05.25329017

**Authors:** Marieta I. Toma, Yangping Li, Melina Kehl, Tim N. Kempchen, Laura Esser, Katharina Baschun, Sonia Leonardelli, Thomas Pinetz, Roberta Turiello, Michelle C.R. Yong, Natalie Pelusi, Guillermo Altamirano-Escobedo, Eduardo Bayro-Corrochano, Sebastian Kadzik, Markus Eckstein, Lukas Flatz, Fabian Hörst, Jens Kleesiek, Jonas Saal, Glen Kristiansen, Manuel Ritter, Jörg Ellinger, Viktor Grünwald, Niklas Klümper, Alexander Effland, Michael Hölzel

**Author notes:** these authors contributed equally (Marieta I. Toma, Alexander Effland, Michael Hölzel).

## Abstract

Clear cell renal cell carcinoma (ccRCC) is characterized by marked histological heterogeneity, encompassing its vasculature. Here, we introduce PropSegNet, a learning-based algorithm that segments and classifies three distinct vascular patterns in CD31-stained tissue sections. Integrating transcriptomic features, our work identifies a trajectory from high- to low-branching vessel architecture that co-evolves with the loss of proximal tubular cell traits in tumor cells. Furthermore, low-branching vessels form niches enriched with T cells and antigen-presenting cells. Mechanistically, air-liquid-interface cultures of patient-derived tumor fragments confirm that low-branching vessel features associate with T cell infiltration resulting in reduced viability under IL-2 rich conditions. Post-hoc transcriptomic analyses from two phase III clinical trials demonstrate that patients with tumors exhibiting an inflamed, low-branching vascular phenotype benefit most from the addition of immune checkpoint inhibition to anti-angiogenic treatment. These findings provide a rationale for prospective evaluation of vascular patterns and vessel-immune cell niches as potential biomarkers in ccRCC.
