## Supplementary_table_4_VP_gene_signatures for "Low-branching vessel architecture shapes immune cell niches and predicts immune responses in renal cancer"

### Sheet: high-branching (n=526)
ENSGid	Symbol	rho
ENSG00000010379	SLC6A13	0.722843298285359
ENSG00000225138	SLC9A3-AS1	0.66750795408318
ENSG00000143248	RGS5	0.662694986686448
ENSG00000105538	RASIP1	0.650579475236392
ENSG00000214941	ZSWIM7	0.624962108009272
ENSG00000112964	GHR	0.622966599493907
ENSG00000164978	NUDT2	0.612710998748387
ENSG00000114698	PLSCR4	0.612207232572892
ENSG00000172159	FRMD3	0.608740194069861
ENSG00000187189	TSPYL4	0.602107367060902
ENSG00000189129	PLAC9	0.597807575422426
ENSG00000117758	STX12	0.589061309353105
ENSG00000127533	F2RL3	0.5888097682099
ENSG00000157111	TMEM171	0.587440008645836
ENSG00000108509	CAMTA2	0.585011326674939
ENSG00000162654	GBP4	0.574767629349759
ENSG00000149564	ESAM	0.574370106055441
ENSG00000153487	ING1	0.572608707524487
ENSG00000078401	EDN1	0.571157790858811
ENSG00000124171	PARD6B	0.569098936460915
ENSG00000267322	SNHG22	0.566482389977724
ENSG00000143067	ZNF697	0.565993806767159
ENSG00000268001	CARD8-AS1	0.564925939421279
ENSG00000168065	SLC22A11	0.56489012601933
ENSG00000121068	TBX2	0.563157681119122
ENSG00000170464	DNAJC18	0.562066534083001
ENSG00000131473	ACLY	0.559843760970436
ENSG00000203883	SOX18	0.557843128373412
ENSG00000100626	GALNT16	0.557118070066539
ENSG00000184497	TMEM255B	0.556206103581557
ENSG00000198300	PEG3	0.547579964955425
ENSG00000249948	GBA3	0.547205534021371
ENSG00000204301	NOTCH4	0.545634230188674
ENSG00000083168	KAT6A	0.54516206482593
ENSG00000257335	MGAM	0.541916660573659
ENSG00000184887	BTBD6	0.540970391550048
ENSG00000213949	ITGA1	0.539562877544633
ENSG00000129657	SEC14L1	0.538558877074135
ENSG00000166126	AMN	0.5371247360848
ENSG00000132153	DHX30	0.535647193693338
ENSG00000117461	PIK3R3	0.533270044713035
ENSG00000113108	APBB3	0.531687599316828
ENSG00000071575	TRIB2	0.531392646077357
ENSG00000178199	ZC3H12D	0.530638106547754
ENSG00000112796	ENPP5	0.530424031668662
ENSG00000232079	LINC01697	0.528536820057084
ENSG00000114742	WDR48	0.528332230314192
ENSG00000115468	EFHD1	0.527258870701176
ENSG00000125868	DSTN	0.527071884030111
ENSG00000139626	ITGB7	0.523949946252739
ENSG00000152953	STK32B	0.523745533738689
ENSG00000080823	MOK	0.523000107538546
ENSG00000014914	MTMR11	0.521987688494756
ENSG00000147872	PLIN2	0.521728691476591
ENSG00000162300	ZFPL1	0.521500384185598
ENSG00000166582	CENPV	0.520983502882847
ENSG00000177464	GPR4	0.520452400887193
ENSG00000166840	GLYATL1	0.520034132925531
ENSG00000120699	EXOSC8	0.51878830415846
ENSG00000109046	WSB1	0.517695078031213
ENSG00000079689	SCGN	0.516796760135859
ENSG00000185432	METTL7A	0.516592232128774
ENSG00000148303	RPL7A	0.51600355501608
ENSG00000067113	PLPP1	0.515911925084975
ENSG00000148926	ADM	0.514455075548891
ENSG00000139405	RITA1	0.514154340857717
ENSG00000133112	TPT1	0.514034625676326
ENSG00000177951	BET1L	0.512441741824986
ENSG00000037280	FLT4	0.511849328618163
ENSG00000154269	ENPP3	0.511828033620972
ENSG00000187783	TMEM72	0.511359983187851
ENSG00000196329	GIMAP5	0.510899360596891
ENSG00000060339	CCAR1	0.509388659123353
ENSG00000214274	ANG	0.509308686938339
ENSG00000130653	PNPLA7	0.508951194165513
ENSG00000180573	H2AC6	0.508356806929525
ENSG00000053702	NRIP2	0.508329785147487
ENSG00000118564	FBXL5	0.508020420780109
ENSG00000251407	MTND1P22	0.507717230619443
ENSG00000072778	ACADVL	0.507178069946395
ENSG00000225975	LINC01534	0.506717042353496
ENSG00000169499	PLEKHA2	0.505741110489926
ENSG00000108924	HLF	0.504418188071704
ENSG00000185100	ADSS1	0.503293503382274
ENSG00000065054	SLC9A3R2	0.502975954604723
ENSG00000143850	PLEKHA6	0.502682928770662
ENSG00000185880	TRIM69	0.502599217048723
ENSG00000187048	CYP4A11	0.502439925861359
ENSG00000113273	ARSB	0.502353096920401
ENSG00000105643	ARRDC2	0.50114238561778
ENSG00000112715	VEGFA	0.501140483709482
ENSG00000143842	SOX13	0.499883723213726
ENSG00000248593	DSTNP2	0.498943860012536
ENSG00000107796	ACTA2	0.498811228049549
ENSG00000245848	CEBPA	0.498733973100662
ENSG00000175538	KCNE3	0.498707791776766
ENSG00000184903	IMMP2L	0.498467208653258
ENSG00000134802	SLC43A3	0.498197800951275
ENSG00000164283	ESM1	0.497934977937281
ENSG00000107731	UNC5B	0.497442159508714
ENSG00000141510	TP53	0.497304218826717
ENSG00000170989	S1PR1	0.497242425409499
ENSG00000109618	SEPSECS	0.495727833565238
ENSG00000110237	ARHGEF17	0.495699231133505
ENSG00000187800	PEAR1	0.495315751497676
ENSG00000126217	MCF2L	0.494031302223128
ENSG00000279917	AC079331.2	0.493973394817827
ENSG00000135720	DYNC1LI2	0.493860561546673
ENSG00000140284	SLC27A2	0.492949864781474
ENSG00000186222	BLOC1S4	0.492665096912896
ENSG00000172530	BANP	0.492459083528177
ENSG00000144035	NAT8	0.492355495163952
ENSG00000099622	CIRBP	0.49234093637455
ENSG00000113851	CRBN	0.490672277358075
ENSG00000169116	PARM1	0.490392029278574
ENSG00000179776	CDH5	0.490196606963557
ENSG00000068001	HYAL2	0.490040815264094
ENSG00000100079	LGALS2	0.489359855356595
ENSG00000110395	CBL	0.48842549325713
ENSG00000142627	EPHA2	0.488158462381071
ENSG00000109534	GAR1	0.488090908654168
ENSG00000116679	IVNS1ABP	0.487907351853998
ENSG00000164465	DCBLD1	0.487823130729478
ENSG00000054598	FOXC1	0.487797114306429
ENSG00000147526	TACC1	0.487790823449686
ENSG00000100365	NCF4	0.487039492236269
ENSG00000111266	DUSP16	0.486968900224224
ENSG00000171115	GIMAP8	0.486505534009679
ENSG00000152767	FARP1	0.486194477791116
ENSG00000163635	ATXN7	0.486080163584515
ENSG00000156508	EEF1A1	0.485716463016974
ENSG00000231500	RPS18	0.485110484690331
ENSG00000136869	TLR4	0.48504015730129
ENSG00000135077	HAVCR2	0.483664196684882
ENSG00000145703	IQGAP2	0.48349753136614
ENSG00000134716	CYP2J2	0.482945842945479
ENSG00000186952	TMEM232	0.482379153039895
ENSG00000004975	DVL2	0.482303648972995
ENSG00000131368	MRPS25	0.481757048905438
ENSG00000141506	PIK3R5	0.481333991123743
ENSG00000205517	RGL3	0.481305379786636
ENSG00000168237	GLYCTK	0.481209094920265
ENSG00000141026	MED9	0.480900309548415
ENSG00000166140	ZFYVE19	0.479159308516101
ENSG00000148400	NOTCH1	0.478789668353811
ENSG00000133574	GIMAP4	0.478290571488294
ENSG00000129518	EAPP	0.478288336766546
ENSG00000224032	EPB41L4A-AS1	0.477614564273516
ENSG00000165795	NDRG2	0.477589613438764
ENSG00000119446	RBM18	0.477262059974926
ENSG00000176387	HSD11B2	0.476032901201069
ENSG00000100823	APEX1	0.475493955247618
ENSG00000169245	CXCL10	0.47517149108286
ENSG00000157306	ZFHX2-AS1	0.475154703683921
ENSG00000240583	AQP1	0.475135184600656
ENSG00000128185	DGCR6L	0.474563808355839
ENSG00000072210	ALDH3A2	0.473727160857204
ENSG00000281005	LINC00921	0.473611401574108
ENSG00000197857	ZNF44	0.473098771088536
ENSG00000119787	ATL2	0.473085095102373
ENSG00000064300	NGFR	0.473008631684615
ENSG00000164128	NPY1R	0.472880301629872
ENSG00000162836	ACP6	0.472749705827684
ENSG00000124564	SLC17A3	0.47266130659899
ENSG00000263002	ZNF234	0.471709426590176
ENSG00000185129	PURA	0.470924369747899
ENSG00000225828	FAM229A	0.47088743710312
ENSG00000259291	ZNF710-AS1	0.47072645505207
ENSG00000179715	PCED1B	0.470689085407696
ENSG00000100650	SRSF5	0.470644738654505
ENSG00000118816	CCNI	0.47006843897452
ENSG00000089220	PEBP1	0.469170188785302
ENSG00000100802	C14orf93	0.469101648491677
ENSG00000242515	UGT1A10	0.468765700104546
ENSG00000130300	PLVAP	0.46846029907735
ENSG00000105373	NOP53	0.468235294117647
ENSG00000116016	EPAS1	0.467475835165871
ENSG00000121653	MAPK8IP1	0.467421321208969
ENSG00000107551	RASSF4	0.467291079757647
ENSG00000186918	ZNF395	0.467201306723869
ENSG00000008282	SYPL1	0.466921700894258
ENSG00000135929	CYP27A1	0.466617321012256
ENSG00000160014	CALM3	0.466506602641056
ENSG00000147905	ZCCHC7	0.466313019176327
ENSG00000175061	SNHG29	0.464393757503001
ENSG00000153363	LINC00467	0.464042209592878
ENSG00000196453	ZNF777	0.463068014408294
ENSG00000198034	RPS4X	0.462451083645744
ENSG00000213373	LINC00671	0.462053607808425
ENSG00000117360	PRPF3	0.461981220641159
ENSG00000175772	LINC01106	0.46168742778354
ENSG00000179364	PACS2	0.461423383832159
ENSG00000185808	PIGP	0.461305325333656
ENSG00000050628	PTGER3	0.460286866484405
ENSG00000148841	ITPRIP	0.46006868088919
ENSG00000152942	RAD17	0.459958216304497
ENSG00000147854	UHRF2	0.459779321568507
ENSG00000147003	CLTRN	0.459572580510395
ENSG00000128052	KDR	0.459560467041022
ENSG00000166889	PATL1	0.45945820924987
ENSG00000171105	INSR	0.459317976741944
ENSG00000125378	BMP4	0.459204981350105
ENSG00000116824	CD2	0.458784512048814
ENSG00000249669	CARMN	0.458289752428803
ENSG00000102287	GABRE	0.458235478200111
ENSG00000108654	DDX5	0.458069177474425
ENSG00000162714	ZNF496	0.458066722535776
ENSG00000061273	HDAC7	0.457890996872754
ENSG00000100234	TIMP3	0.457698827741761
ENSG00000198830	HMGN2	0.457229119717523
ENSG00000101680	LAMA1	0.4571216555102
ENSG00000178163	ZNF518B	0.45704603604739
ENSG00000111077	TNS2	0.456638379940963
ENSG00000171204	TMEM126B	0.45653222867186
ENSG00000142319	SLC6A3	0.456485641047015
ENSG00000161544	CYGB	0.456005482706863
ENSG00000095574	IKZF5	0.455651123782384
ENSG00000120129	DUSP1	0.455107854294962
ENSG00000091483	FH	0.455059146498085
ENSG00000227110	LMCD1-AS1	0.454046043242468
ENSG00000147853	AK3	0.453922961289193
ENSG00000106785	TRIM14	0.453585424663048
ENSG00000175899	A2M	0.453544687859798
ENSG00000161920	MED11	0.453471653282118
ENSG00000131471	AOC3	0.452497409096282
ENSG00000166086	JAM3	0.452473974937122
ENSG00000148175	STOM	0.452197430140715
ENSG00000139651	ZNF740	0.452156115778551
ENSG00000149806	FAU	0.452144265640272
ENSG00000084234	APLP2	0.451701204139716
ENSG00000056558	TRAF1	0.451701058673729
ENSG00000136111	TBC1D4	0.451645268023318
ENSG00000204920	ZNF155	0.451246219601788
ENSG00000152217	SETBP1	0.451030992048188
ENSG00000221818	EBF2	0.450447838747064
ENSG00000178338	ZNF354B	0.449932560595332
ENSG00000161970	RPL26	0.449278494210993
ENSG00000137274	BPHL	0.448899456982739
ENSG00000023318	ERP44	0.448708934434652
ENSG00000196693	ZNF33B	0.448633924444576
ENSG00000177045	SIX5	0.448588868016501
ENSG00000068028	RASSF1	0.448557592545501
ENSG00000255746	AC007406.2	0.448244768865842
ENSG00000186468	RPS23	0.448232808814945
ENSG00000154080	CHST9	0.447755536309697
ENSG00000149483	TMEM138	0.447651467924203
ENSG00000126391	FRMD8	0.447643922928607
ENSG00000247095	MIR210HG	0.447465728522929
ENSG00000168936	TMEM129	0.447446146760151
ENSG00000152583	SPARCL1	0.447148507625682
ENSG00000215375	MYL5	0.446615211122938
ENSG00000265681	RPL17	0.446263926753512
ENSG00000136925	TSTD2	0.445899080587252
ENSG00000132424	PNISR	0.445869048605073
ENSG00000028528	SNX1	0.445809448702557
ENSG00000136854	STXBP1	0.44570091686571
ENSG00000095932	SMIM24	0.445641544492158
ENSG00000213886	UBD	0.44555807971283
ENSG00000176435	CLEC14A	0.445268315234225
ENSG00000204802	AL590399.1	0.44515895761516
ENSG00000105793	GTPBP10	0.444687042592565
ENSG00000211751	TRBC1	0.444470181389743
ENSG00000166340	TPP1	0.444380416272767
ENSG00000130584	ZBTB46	0.444210119243694
ENSG00000109775	UFSP2	0.443684112535227
ENSG00000142494	SLC47A1	0.443544944078241
ENSG00000144535	DIS3L2	0.443295555878471
ENSG00000135723	FHOD1	0.443276024936819
ENSG00000126106	TMEM53	0.442859720730887
ENSG00000135220	UGT2A3	0.442822198879928
ENSG00000050748	MAPK9	0.442673064065344
ENSG00000185905	C16orf54	0.441949435235917
ENSG00000162139	NEU3	0.440923827922255
ENSG00000138279	ANXA7	0.439818718892743
ENSG00000077943	ITGA8	0.439766714940511
ENSG00000131100	ATP6V1E1	0.439727240163639
ENSG00000135945	REV1	0.439557476584407
ENSG00000187838	PLSCR3	0.439366594181475
ENSG00000168675	LDLRAD4	0.439325791232232
ENSG00000145919	BOD1	0.439277058995499
ENSG00000165959	CLMN	0.439052088403418
ENSG00000124406	ATP8A1	0.439032466368148
ENSG00000164142	FAM160A1	0.438973502168762
ENSG00000141968	VAV1	0.438909399729777
ENSG00000197536	IRF1-AS1	0.438568199461781
ENSG00000062725	APPBP2	0.438300776637257
ENSG00000178033	CALHM5	0.43802422985971
ENSG00000100246	DNAL4	0.437919809763435
ENSG00000179403	VWA1	0.437671919635036
ENSG00000011376	LARS2	0.435887824281172
ENSG00000189180	ZNF33A	0.435655393610722
ENSG00000234145	NAP1L4P3	0.435581769441898
ENSG00000222328	RNU2-2P	0.435481822791636
ENSG00000174059	CD34	0.434818895170958
ENSG00000130052	STARD8	0.434744994394027
ENSG00000112276	BVES	0.434633236693032
ENSG00000204136	GGTA1P	0.434595362141331
ENSG00000079459	FDFT1	0.434576225863312
ENSG00000152404	CWF19L2	0.43438580939491
ENSG00000269837	IPO5P1	0.434328966571443
ENSG00000144134	RABL2A	0.43432651768182
ENSG00000076716	GPC4	0.433869052113707
ENSG00000176894	PXMP2	0.433766624427269
ENSG00000205302	SNX2	0.433622760440268
ENSG00000204304	PBX2	0.433484307604621
ENSG00000148584	A1CF	0.433239542171099
ENSG00000115085	ZAP70	0.433023153480871
ENSG00000143947	RPS27A	0.432997130641915
ENSG00000099250	NRP1	0.43262075614722
ENSG00000160445	ZER1	0.432212645595777
ENSG00000157514	TSC22D3	0.431556208410161
ENSG00000174292	TNK1	0.431337253232954
ENSG00000141232	TOB1	0.430894822190568
ENSG00000053371	AKR7A2	0.430532200104382
ENSG00000107562	CXCL12	0.430404490143842
ENSG00000141258	SGSM2	0.430129950814352
ENSG00000124383	MPHOSPH10	0.429923389577296
ENSG00000213901	SLC23A3	0.429851477572756
ENSG00000266472	MRPS21	0.429811570334864
ENSG00000172673	THEMIS	0.429741236936095
ENSG00000165376	CLDN2	0.429583205487634
ENSG00000206337	HCP5	0.429499602333344
ENSG00000143793	C1orf35	0.428677082067026
ENSG00000137960	GIPC2	0.428545062801024
ENSG00000138834	MAPK8IP3	0.428416522735707
ENSG00000168566	SNRNP48	0.428258605354819
ENSG00000158161	EYA3	0.428036195460135
ENSG00000105750	ZNF85	0.427877471771735
ENSG00000168765	GSTM4	0.42777598797011
ENSG00000109971	HSPA8	0.427719244531116
ENSG00000178878	APOLD1	0.426935427338068
ENSG00000213930	GALT	0.426786682184736
ENSG00000076043	REXO2	0.426779736097944
ENSG00000266412	NCOA4	0.426728299351642
ENSG00000181513	ACBD4	0.426691321220952
ENSG00000119231	SENP5	0.426315002119015
ENSG00000121486	TRMT1L	0.426287018180591
ENSG00000242612	DECR2	0.425993482626604
ENSG00000001561	ENPP4	0.425988775221991
ENSG00000160282	FTCD	0.425869030908424
ENSG00000166415	WDR72	0.425846985897175
ENSG00000126775	ATG14	0.425793883946681
ENSG00000102796	DHRS12	0.425751482623763
ENSG00000129353	SLC44A2	0.425669968648724
ENSG00000162367	TAL1	0.425440240402956
ENSG00000120889	TNFRSF10B	0.425380297157279
ENSG00000256870	SLC5A8	0.425080218041655
ENSG00000165810	BTNL9	0.424644248376582
ENSG00000272578	AP000347.1	0.42434973404989
ENSG00000103274	NUBP1	0.424073838232749
ENSG00000245060	LINC00847	0.423992680202668
ENSG00000133116	KL	0.423583749750097
ENSG00000102781	KATNAL1	0.423544952918817
ENSG00000203880	PCMTD2	0.423480839476921
ENSG00000181929	PRKAG1	0.423421210226557
ENSG00000155508	CNOT8	0.423373753898573
ENSG00000139193	CD27	0.423341503986386
ENSG00000105366	SIGLEC8	0.42324060568025
ENSG00000187017	ESPN	0.423027584487603
ENSG00000139508	SLC46A3	0.423012928237972
ENSG00000171720	HDAC3	0.422729749017742
ENSG00000047579	DTNBP1	0.422637330046153
ENSG00000102738	MRPS31	0.422530292606608
ENSG00000165724	ZMYND19	0.4225073458731
ENSG00000108848	LUC7L3	0.422435112609459
ENSG00000112624	BICRAL	0.422191643581765
ENSG00000251322	SHANK3	0.421976603436116
ENSG00000010803	SCMH1	0.421901709688174
ENSG00000157077	ZFYVE9	0.421586098896371
ENSG00000172493	AFF1	0.421546464653302
ENSG00000133789	SWAP70	0.42121215444064
ENSG00000254911	SCARNA9	0.421112101432681
ENSG00000092096	SLC22A17	0.421096204377835
ENSG00000130935	NOL11	0.420828927135718
ENSG00000106688	SLC1A1	0.420547176812159
ENSG00000134470	IL15RA	0.420222437797113
ENSG00000146374	RSPO3	0.420007809094272
ENSG00000172586	CHCHD1	0.419717093774726
ENSG00000176641	RNF152	0.419681925620369
ENSG00000173064	HECTD4	0.419624654640809
ENSG00000254004	ZNF260	0.419605529985988
ENSG00000107854	TNKS2	0.419581934853694
ENSG00000119392	GLE1	0.41957374167616
ENSG00000153071	DAB2	0.419505870610008
ENSG00000182195	LDOC1	0.419431331144127
ENSG00000125503	PPP1R12C	0.419419807867064
ENSG00000124588	NQO2	0.419371223146354
ENSG00000203896	LIME1	0.419009563454094
ENSG00000105327	BBC3	0.418600579835373
ENSG00000281852	LINC00891	0.418369542450198
ENSG00000106682	EIF4H	0.418126098994546
ENSG00000223865	HLA-DPB1	0.418123319729133
ENSG00000157625	TAB3	0.418005925905748
ENSG00000175390	EIF3F	0.417856566271227
ENSG00000275052	PPP4R3B	0.41780468294973
ENSG00000100906	NFKBIA	0.417723354985328
ENSG00000082269	FAM135A	0.41768334703668
ENSG00000197891	SLC22A12	0.417499185108813
ENSG00000131055	COX4I2	0.416858160718963
ENSG00000226677	IGBP1P1	0.416858160718963
ENSG00000138079	SLC3A1	0.416704158483782
ENSG00000131080	EDA2R	0.416563493359703
ENSG00000226794	MTND1P20	0.416409443646069
ENSG00000149124	GLYAT	0.416237329824259
ENSG00000160783	PMF1	0.416233726835315
ENSG00000260850	AC007344.1	0.41605270401538
ENSG00000233695	GAS6-AS1	0.415987096768717
ENSG00000122966	CIT	0.415981824444474
ENSG00000196684	HSH2D	0.415683854971976
ENSG00000131115	ZNF227	0.415406947498938
ENSG00000114455	HHLA2	0.415355000222759
ENSG00000182700	IGIP	0.415155657469273
ENSG00000186635	ARAP1	0.415085197549998
ENSG00000197345	MRPL21	0.414915755890853
ENSG00000134987	WDR36	0.414865457290394
ENSG00000101331	CCM2L	0.414729874029185
ENSG00000089006	SNX5	0.414614864544604
ENSG00000278071	AL161669.3	0.414502484640681
ENSG00000140988	RPS2	0.414473684688428
ENSG00000115896	PLCL1	0.414167645988273
ENSG00000149582	TMEM25	0.413914019717727
ENSG00000100280	AP1B1	0.41386097222006
ENSG00000087884	AAMDC	0.413753222563861
ENSG00000143786	CNIH3	0.413649072353529
ENSG00000154370	TRIM11	0.413349320889041
ENSG00000256294	ZNF225	0.413119177625134
ENSG00000143847	PPFIA4	0.412784260196761
ENSG00000175806	MSRA	0.412692866043692
ENSG00000183747	ACSM2A	0.41260538285887
ENSG00000107099	DOCK8	0.412547441220897
ENSG00000022567	SLC45A4	0.412449445116468
ENSG00000160796	NBEAL2	0.411985782016255
ENSG00000130045	NXNL2	0.411963784599122
ENSG00000265750	AC090772.3	0.411936796978741
ENSG00000158481	CD1C	0.411820418048017
ENSG00000154025	SLC5A10	0.411802359973697
ENSG00000140400	MAN2C1	0.411624156044591
ENSG00000271601	LIX1L	0.411514943051065
ENSG00000233016	SNHG7	0.411194011793248
ENSG00000166685	COG1	0.410947322171852
ENSG00000110711	AIP	0.410905644345049
ENSG00000089012	SIRPG	0.410734651347356
ENSG00000172824	CES4A	0.410366048244369
ENSG00000176783	RUFY1	0.410220434773242
ENSG00000163519	TRAT1	0.410087972414758
ENSG00000136878	USP20	0.410032780252467
ENSG00000137171	KLC4	0.409918820356481
ENSG00000124659	TBCC	0.409853289111497
ENSG00000092010	PSME1	0.409469615234837
ENSG00000173402	DAG1	0.409142458143245
ENSG00000145945	FAM50B	0.4088404073859
ENSG00000163104	SMARCAD1	0.408827996153188
ENSG00000146243	IRAK1BP1	0.408718314696051
ENSG00000178127	NDUFV2	0.408711677599713
ENSG00000205593	DENND6B	0.408673817117588
ENSG00000069424	KCNAB2	0.408555831760117
ENSG00000010219	DYRK4	0.40837989913885
ENSG00000154133	ROBO4	0.40833246500826
ENSG00000178803	ADORA2A-AS1	0.408313155346951
ENSG00000163453	IGFBP7	0.407446599987181
ENSG00000132688	NES	0.407404387286338
ENSG00000087301	TXNDC16	0.407300975856345
ENSG00000143344	RGL1	0.40716162457195
ENSG00000063046	EIF4B	0.407156591952469
ENSG00000168101	NUDT16L1	0.407140232658942
ENSG00000136960	ENPP2	0.407116901312028
ENSG00000111341	MGP	0.407078371579632
ENSG00000226306	NPY6R	0.406957319953665
ENSG00000225972	MTND1P23	0.406691057587151
ENSG00000145293	ENOPH1	0.406689895695845
ENSG00000071242	RPS6KA2	0.406620088042187
ENSG00000128191	DGCR8	0.406536641020167
ENSG00000102755	FLT1	0.406536248552288
ENSG00000160710	ADAR	0.406536248552288
ENSG00000165282	PIGO	0.406181674037832
ENSG00000109475	RPL34	0.406147199469505
ENSG00000144357	UBR3	0.4060716424317
ENSG00000104765	BNIP3L	0.406051884908125
ENSG00000187513	GJA4	0.405859211035633
ENSG00000100938	GMPR2	0.40580741685352
ENSG00000184867	ARMCX2	0.405404302279297
ENSG00000168874	ATOH8	0.405312985523449
ENSG00000116670	MAD2L2	0.405289354864026
ENSG00000136250	AOAH	0.405285233981907
ENSG00000122971	ACADS	0.405218089452149
ENSG00000162881	OXER1	0.4050821901461
ENSG00000270055	AC127502.2	0.404982884554122
ENSG00000275832	ARHGAP23	0.404966139380723
ENSG00000071205	ARHGAP10	0.404861294764243
ENSG00000135604	STX11	0.404757922176513
ENSG00000198046	ZNF667	0.40451772176069
ENSG00000120963	ZNF706	0.404423870849147
ENSG00000228794	LINC01128	0.404403585021563
ENSG00000010270	STARD3NL	0.404147113387375
ENSG00000198805	PNP	0.404091575224865
ENSG00000148187	MRRF	0.40401955153177
ENSG00000123064	DDX54	0.403841134779254
ENSG00000204256	BRD2	0.403746409337319
ENSG00000196628	TCF4	0.403668844107395
ENSG00000048740	CELF2	0.403652671898648
ENSG00000105372	RPS19	0.403448112123625
ENSG00000092847	AGO1	0.403326243316644
ENSG00000162736	NCSTN	0.403281592988334
ENSG00000184154	LRTOMT	0.403239683821221
ENSG00000100982	PCIF1	0.403226948178262
ENSG00000186810	CXCR3	0.403110115516758
ENSG00000172469	MANEA	0.403068996227568
ENSG00000130818	ZNF426	0.402417668376037
ENSG00000118496	FBXO30	0.402330567823198
ENSG00000084072	PPIE	0.402168786987837
ENSG00000185101	ANO9	0.402041641035791
ENSG00000113194	FAF2	0.401887132580601
ENSG00000166046	TCP11L2	0.401820981897584
ENSG00000114115	RBP1	0.401560524967629
ENSG00000149792	MRPL49	0.401431464101687
ENSG00000033170	FUT8	0.401428952606057
ENSG00000164070	HSPA4L	0.401295987367005
ENSG00000178980	SELENOW	0.401046921121818
ENSG00000054654	SYNE2	0.400970011400362
ENSG00000108100	CCNY	0.400922862366084
ENSG00000165140	FBP1	0.400161851003228
ENSG00000204344	STK19	0.400109089472219
ENSG00000134419	RPS15A	0.40010614711512
ENSG00000104450	SPAG1	0.400084201900065
ENSG00000239521	CASTOR3	0.400052430302013
ENSG00000234782	TPT1P9	0.40000646845689

### Sheet: low-branching (n=286)
ENSGid	Symbol	rho
ENSG00000136026	CKAP4	0.554840569214471
ENSG00000128595	CALU	0.531236494597839
ENSG00000106105	GARS1	0.524940578849641
ENSG00000153037	SRP19	0.503915503745495
ENSG00000130429	ARPC1B	0.499315710004906
ENSG00000157036	EXOG	0.496910534978682
ENSG00000107949	BCCIP	0.489310678403991
ENSG00000041357	PSMA4	0.473466841736319
ENSG00000089327	FXYD5	0.469808013183011
ENSG00000155660	PDIA4	0.447901545532669
ENSG00000228784	LINC00954	0.446690602575756
ENSG00000260534	AC100827.3	0.445435571662698
ENSG00000100097	LGALS1	0.444321728691477
ENSG00000231605	LINC01363	0.438631624268795
ENSG00000184445	KNTC1	0.433413715919624
ENSG00000239672	NME1	0.432219478291922
ENSG00000103642	LACTB	0.427009642793129
ENSG00000170027	YWHAG	0.424543720215628
ENSG00000005100	DHX33	0.424530530552407
ENSG00000161642	ZNF385A	0.424049844904182
ENSG00000234975	FTH1P2	0.422638073965743
ENSG00000184787	UBE2G2	0.418719686895118
ENSG00000260918	AC107398.3	0.410905644345049
ENSG00000146701	MDH2	0.410574083529712
ENSG00000231566	LINC02595	0.407369707036881
ENSG00000178074	C2orf69	0.406809779526155
ENSG00000154001	PPP2R5E	0.40626088654917
ENSG00000078319	PMS2P1	0.405572985045414
ENSG00000165474	GJB2	0.405383824140662
ENSG00000013392	RWDD2A	0.404800558174131
ENSG00000163814	CDCP1	0.403472712113394
ENSG00000259343	TMC3-AS1	0.400926868622225
ENSG00000140873	ADAMTS18	0.400019232119925
ENSG00000143951	WDPCP	0.399279550418884
ENSG00000250803	AC010255.3	0.396708561196217
ENSG00000115234	SNX17	0.392937830597236
ENSG00000175482	POLD4	0.391378367393549
ENSG00000006327	TNFRSF12A	0.391349411509786
ENSG00000147123	NDUFB11	0.389233061392927
ENSG00000105825	TFPI2	0.388967927500806
ENSG00000182985	CADM1	0.388820860156734
ENSG00000118785	SPP1	0.386140991609275
ENSG00000117385	P3H1	0.385378351627748
ENSG00000115486	GGCX	0.384401413677433
ENSG00000109919	MTCH2	0.380552189293777
ENSG00000197753	LHFPL5	0.380272180077873
ENSG00000230528	NOS2P3	0.378059971111116
ENSG00000139269	INHBE	0.377196718781576
ENSG00000185127	C6orf120	0.376799649087763
ENSG00000226899	AL731577.1	0.376066455245496
ENSG00000222880	RN7SKP261	0.375433819206504
ENSG00000130349	MTRES1	0.375219744327413
ENSG00000114999	TTL	0.374885954381753
ENSG00000147400	CETN2	0.374526003640811
ENSG00000187905	LRRC74B	0.373631977837495
ENSG00000087995	METTL2A	0.373081258866576
ENSG00000134453	RBM17	0.372574458390386
ENSG00000079332	SAR1A	0.37127215269941
ENSG00000163795	ZNF513	0.37073613171746
ENSG00000245146	MALINC1	0.370667256630656
ENSG00000169756	LIMS1	0.370347361549111
ENSG00000231652	AL590428.1	0.368961335582987
ENSG00000118620	ZNF430	0.368724520092161
ENSG00000121073	SLC35B1	0.367656023339047
ENSG00000226695	ANKRD20A10P	0.36680150828401
ENSG00000235236	AC137630.2	0.36499526368611
ENSG00000100116	GCAT	0.363750537267885
ENSG00000103121	CMC2	0.36346610973525
ENSG00000264352	RN7SL602P	0.363352556107164
ENSG00000104915	STX10	0.363306348712154
ENSG00000170231	FABP6	0.362787900229155
ENSG00000152749	GPR180	0.360789925642115
ENSG00000011275	RNF216	0.360072380260882
ENSG00000144554	FANCD2	0.359486477827456
ENSG00000276980	AC008760.2	0.3592468672003
ENSG00000285796	AL162458.1	0.358514679007895
ENSG00000224826	USP21P1	0.358032139037756
ENSG00000177551	NHLH2	0.357529716586107
ENSG00000218175	AC016739.1	0.357223462851173
ENSG00000258429	PDF	0.356906118536113
ENSG00000167281	RBFOX3	0.356666979979197
ENSG00000116521	SCAMP3	0.356301550350286
ENSG00000172955	ADH6	0.355966753321063
ENSG00000205056	LINC02397	0.355346061786415
ENSG00000228360	AC009220.1	0.354963434770481
ENSG00000181472	ZBTB2	0.354914198905166
ENSG00000164405	UQCRQ	0.354103213066941
ENSG00000205277	MUC12	0.353613309440506
ENSG00000258702	AL137786.1	0.35359938692611
ENSG00000198356	GET3	0.35235076760517
ENSG00000130544	ZNF557	0.3522004629112
ENSG00000158125	XDH	0.351713290946714
ENSG00000269949	AC069307.1	0.350679345580191
ENSG00000203489	HMGB1P39	0.349599334868613
ENSG00000157388	CACNA1D	0.349490995982451
ENSG00000163602	RYBP	0.349051620648259
ENSG00000010292	NCAPD2	0.348686666851177
ENSG00000183010	PYCR1	0.348190624124749
ENSG00000151846	PABPC3	0.347794166626752
ENSG00000152413	HOMER1	0.347707082833133
ENSG00000168916	ZNF608	0.34671695870057
ENSG00000213704	EEF1A1P15	0.346588637295416
ENSG00000228837	CBX3P6	0.345882509363
ENSG00000226137	BAIAP2-DT	0.345355615937534
ENSG00000137825	ITPKA	0.344568870051451
ENSG00000149547	EI24	0.344441776710684
ENSG00000157020	SEC13	0.344140423916764
ENSG00000230987	AL359976.1	0.343577430972389
ENSG00000130731	METTL26	0.343467829308966
ENSG00000127564	PKMYT1	0.34335110729967
ENSG00000272447	AL135925.1	0.342973322200789
ENSG00000273297	AC009275.1	0.34283582178485
ENSG00000213075	RPL31P11	0.342366260174336
ENSG00000128581	IFT22	0.341848739495798
ENSG00000064225	ST3GAL6	0.341162353738161
ENSG00000114279	FGF12	0.341089837832294
ENSG00000106263	EIF3B	0.341017146076641
ENSG00000132680	KHDC4	0.34051958180458
ENSG00000102524	TNFSF13B	0.340489923363342
ENSG00000105697	HAMP	0.340235428760688
ENSG00000136231	IGF2BP3	0.339893915591641
ENSG00000229184	ATP5PDP2	0.339549875050866
ENSG00000105556	MIER2	0.338855414004761
ENSG00000286084	AL096794.1	0.338644331988905
ENSG00000070018	LRP6	0.338599969764473
ENSG00000205955	HSP90AA5P	0.338578912977269
ENSG00000262246	CORO7	0.337877145885547
ENSG00000248391	LINC02064	0.337496113323273
ENSG00000078124	ACER3	0.337425833920597
ENSG00000156689	GLYATL2	0.337232760407972
ENSG00000123094	RASSF8	0.336477623842714
ENSG00000251629	LINC02241	0.336311604143745
ENSG00000183831	ANKRD45	0.335894357743097
ENSG00000163191	S100A11	0.33500612375916
ENSG00000134146	DPH6	0.334771161657891
ENSG00000276778	LINC02227	0.334741896758703
ENSG00000228474	OST4	0.334453781512605
ENSG00000242808	SOX2-OT	0.334129377027716
ENSG00000183242	WT1-AS	0.332725090036014
ENSG00000120594	PLXDC2	0.332244897959184
ENSG00000247157	LINC01252	0.332236090110174
ENSG00000100364	KIAA0930	0.331755494001234
ENSG00000110931	CAMKK2	0.331503910965092
ENSG00000158856	DMTN	0.330573412782432
ENSG00000258947	TUBB3	0.330303649244878
ENSG00000271161	BOLA2P2	0.329766333355067
ENSG00000164114	MAP9	0.329599849499315
ENSG00000047578	KIAA0556	0.329291085947983
ENSG00000091527	CDV3	0.329171668667467
ENSG00000286546	AL079338.1	0.328616824567967
ENSG00000172057	ORMDL3	0.328546758173328
ENSG00000189223	PAX8-AS1	0.328431573559574
ENSG00000138092	CENPO	0.328157537968451
ENSG00000130706	ADRM1	0.328146762306955
ENSG00000254676	AP000873.4	0.328014962251908
ENSG00000182795	C1orf116	0.327916462337263
ENSG00000167193	CRK	0.327474428826449
ENSG00000166598	HSP90B1	0.32737051973426
ENSG00000154582	ELOC	0.327287393042897
ENSG00000220660	AL023284.3	0.327093711744517
ENSG00000243147	MRPL33	0.326971228634899
ENSG00000198768	APCDD1L	0.326129451643327
ENSG00000160194	NDUFV3	0.325886262908238
ENSG00000286654	AC092636.1	0.325690696477361
ENSG00000284934	AC048338.2	0.32540785609831
ENSG00000151090	THRB	0.324881142544497
ENSG00000064666	CNN2	0.324543717331937
ENSG00000227906	SNAP25-AS1	0.324294754017193
ENSG00000273274	ZBTB8B	0.323953284837229
ENSG00000137868	STRA6	0.323939535177976
ENSG00000189164	ZNF527	0.323889555822329
ENSG00000125995	ROMO1	0.323753271480388
ENSG00000116260	QSOX1	0.323670987587744
ENSG00000239572	AC108749.1	0.323505402160864
ENSG00000188811	NHLRC3	0.323042244626281
ENSG00000156381	ANKRD9	0.322833133253301
ENSG00000112394	SLC16A10	0.322814610653833
ENSG00000124155	PIGT	0.322672046822835
ENSG00000213269	AC004386.1	0.322655425593649
ENSG00000125735	TNFSF14	0.322488616344504
ENSG00000252651	RNU6-557P	0.322143043172239
ENSG00000279604	AC092723.2	0.32199808805584
ENSG00000159055	MIS18A	0.321976833767463
ENSG00000108679	LGALS3BP	0.320720288115246
ENSG00000100084	HIRA	0.320717841949768
ENSG00000123989	CHPF	0.320094534472462
ENSG00000279348	AC012513.3	0.319968682739214
ENSG00000030582	GRN	0.319542825042066
ENSG00000149257	SERPINH1	0.319517527650519
ENSG00000186197	EDARADD	0.319183673469388
ENSG00000118972	FGF23	0.31885519469442
ENSG00000187847	OR7E25P	0.318761107190609
ENSG00000271429	RPL17P51	0.318761107190609
ENSG00000287603	AC008403.3	0.31867067754838
ENSG00000247556	OIP5-AS1	0.318607442977191
ENSG00000233230	AC079807.1	0.318478266811558
ENSG00000258730	ITPK1-AS1	0.318409794147869
ENSG00000140254	DUOXA1	0.318288158181573
ENSG00000166562	SEC11C	0.318224060296706
ENSG00000183578	TNFAIP8L3	0.318087903520615
ENSG00000170561	IRX2	0.317935174069628
ENSG00000160339	FCN2	0.317912586053456
ENSG00000181409	AATK	0.317471658232436
ENSG00000146242	TPBG	0.317169868169207
ENSG00000163132	MSX1	0.317070828331333
ENSG00000231607	DLEU2	0.316974789915966
ENSG00000068489	PRR11	0.316847105623811
ENSG00000029153	ARNTL2	0.3168108107393
ENSG00000181789	COPG1	0.316676674151817
ENSG00000152409	JMY	0.316658749598876
ENSG00000150867	PIP4K2A	0.316470246844024
ENSG00000172717	FAM71D	0.316424075296364
ENSG00000171564	FGB	0.316410658526886
ENSG00000219565	ZNF259P1	0.316235909189212
ENSG00000283078	AL137077.2	0.316080888609386
ENSG00000157680	DGKI	0.314961966814826
ENSG00000259713	AC013391.2	0.314836119107962
ENSG00000204463	BAG6	0.314670441205849
ENSG00000126254	RBM42	0.314340656021239
ENSG00000240107	AC046144.1	0.31390156062425
ENSG00000233433	AC006144.1	0.313644563944214
ENSG00000138380	CARF	0.313406595964346
ENSG00000127481	UBR4	0.313275064052338
ENSG00000135677	GNS	0.313067282815606
ENSG00000200388	RNU6-618P	0.312691697368461
ENSG00000104112	SCG3	0.312304655842661
ENSG00000101938	CHRDL1	0.311884763217234
ENSG00000231164	RPL7P56	0.311831517903857
ENSG00000266947	AC022916.1	0.311831517903857
ENSG00000276172	ELMO2P1	0.311817460183226
ENSG00000112655	PTK7	0.311641725096547
ENSG00000109132	PHOX2B	0.311265837145754
ENSG00000100926	TM9SF1	0.311085125936864
ENSG00000226581	LINC02848	0.310982996766703
ENSG00000091513	TF	0.310897622873241
ENSG00000147121	KRBOX4	0.309978444611064
ENSG00000243695	AL353729.1	0.309808627191137
ENSG00000229191	AL358473.1	0.309674523094907
ENSG00000265142	MIR133A1HG	0.309619565930757
ENSG00000225855	RUSC1-AS1	0.309492212779262
ENSG00000232788	ITGA6-AS1	0.309434010634361
ENSG00000170860	LSM3	0.308765595240608
ENSG00000128573	FOXP2	0.308626857876662
ENSG00000236817	AL606804.1	0.308301203714141
ENSG00000235989	MORC2-AS1	0.308233319587297
ENSG00000257043	SRSF3P1	0.308070467048583
ENSG00000171345	KRT19	0.308004654732736
ENSG00000186439	TRDN	0.307877974877743
ENSG00000141741	MIEN1	0.307767617524762
ENSG00000236824	BCYRN1	0.30761843030308
ENSG00000283907	AD000090.1	0.307400384389732
ENSG00000167612	ANKRD33	0.307137273661083
ENSG00000276729	AC011452.3	0.30631507693604
ENSG00000137992	DBT	0.306068083967343
ENSG00000267359	AC015911.6	0.305744782489689
ENSG00000105619	TFPT	0.305712129497512
ENSG00000122085	MTERF4	0.30522658878775
ENSG00000171847	FAM90A1	0.305006936860754
ENSG00000232464	Z98949.2	0.304924368602599
ENSG00000104904	OAZ1	0.304737208664275
ENSG00000279442	AP000542.2	0.304619088238053
ENSG00000171497	PPID	0.304510441568391
ENSG00000240405	SAMMSON	0.304384011818489
ENSG00000189014	SHLD2P3	0.304336247859002
ENSG00000235794	MTND3P21	0.304336247859002
ENSG00000241111	PRICKLE2-AS1	0.304105642256903
ENSG00000224287	MSL3P1	0.304008771617344
ENSG00000264365	AC023983.1	0.303971576188043
ENSG00000078098	FAP	0.303921263882853
ENSG00000253488	SINHCAFP3	0.303817527010804
ENSG00000243504	RPS23P1	0.3037705671009
ENSG00000204673	AKT1S1	0.303584720008753
ENSG00000248869	LINC02511	0.303200557123579
ENSG00000116990	MYCL	0.302431739555193
ENSG00000169306	IL1RAPL1	0.302384210992584
ENSG00000135919	SERPINE2	0.302041831637709
ENSG00000287769	AL353748.3	0.301571540248566
ENSG00000006007	GDE1	0.301465324244731
ENSG00000102174	PHEX	0.301178916251641
ENSG00000255198	SNHG9	0.301131356438973
ENSG00000286241	AC080089.2	0.301006390818781
ENSG00000077232	DNAJC10	0.300792732286257
ENSG00000271687	MTND5P10	0.300694565647951
ENSG00000230979	AC079250.1	0.300601560968765
ENSG00000213462	ERV3-1	0.300415613904682
ENSG00000248690	HAS2-AS1	0.30001729756592

### Sheet: sinusoid (n=235)
ENSGid	Symbol	rho
ENSG00000170445	HARS1	0.499303444601672
ENSG00000152049	KCNE4	0.464781855414917
ENSG00000245526	LINC00461	0.458236886975894
ENSG00000180801	ARSJ	0.456886604844194
ENSG00000185624	P4HB	0.455078031212485
ENSG00000232859	LYRM9	0.453278124274099
ENSG00000168309	FAM107A	0.446858262092348
ENSG00000251381	LINC00958	0.443253791275298
ENSG00000154102	C16orf74	0.441348509539034
ENSG00000287643	AC004825.3	0.437335981827439
ENSG00000278891	AC105101.1	0.429117139463118
ENSG00000182871	COL18A1	0.4264034981009
ENSG00000129467	ADCY4	0.421955369377127
ENSG00000085760	MTIF2	0.421546684135866
ENSG00000273749	CYFIP1	0.418371394022423
ENSG00000119048	UBE2B	0.418033919977925
ENSG00000228929	RPS13P2	0.4110688542239
ENSG00000215184	RPS12P16	0.409158756934186
ENSG00000138678	GPAT3	0.408194481203313
ENSG00000165244	ZNF367	0.403713546196119
ENSG00000212993	POU5F1B	0.403131763513105
ENSG00000262873	AC127496.5	0.402306907069385
ENSG00000170006	TMEM154	0.399614604632019
ENSG00000189007	ADAT2	0.397605186185657
ENSG00000128881	TTBK2	0.393271795945546
ENSG00000187778	MCRS1	0.392675156062761
ENSG00000054267	ARID4B	0.391258416662123
ENSG00000160856	FCRL3	0.388864459761959
ENSG00000133812	SBF2	0.386698679471789
ENSG00000163683	SMIM14	0.386159536910614
ENSG00000104946	TBC1D17	0.382761104441777
ENSG00000094631	HDAC6	0.380391820225955
ENSG00000057657	PRDM1	0.380158583386224
ENSG00000167566	NCKAP5L	0.379998144369095
ENSG00000078328	RBFOX1	0.379822354227878
ENSG00000266718	AC079336.5	0.37683897957849
ENSG00000168876	ANKRD49	0.376163445123685
ENSG00000163946	TASOR	0.373623435309922
ENSG00000111647	UHRF1BP1L	0.371659630028824
ENSG00000125676	THOC2	0.369909456766809
ENSG00000104517	UBR5	0.369533545805564
ENSG00000244486	SCARF2	0.368256837961751
ENSG00000133703	KRAS	0.368032518548027
ENSG00000233040	FAM204BP	0.366396638717371
ENSG00000106100	NOD1	0.365786334498234
ENSG00000248092	NNT-AS1	0.365465908713736
ENSG00000128607	KLHDC10	0.364129651860744
ENSG00000121570	DPPA4	0.362926586985786
ENSG00000213358	AC092933.1	0.362905204724082
ENSG00000163738	MTHFD2L	0.362435190020762
ENSG00000113643	RARS1	0.361250294960199
ENSG00000141404	GNAL	0.360215594139959
ENSG00000184209	SNRNP35	0.359609218670193
ENSG00000181873	IBA57	0.358165030985462
ENSG00000248837	AC097512.1	0.357007086973082
ENSG00000251637	LINC02754	0.356631081467047
ENSG00000137831	UACA	0.356263055638238
ENSG00000263846	CIAPIN1P	0.355782362832522
ENSG00000132321	IQCA1	0.35546226526489
ENSG00000108306	FBXL20	0.354418838270293
ENSG00000105767	CADM4	0.353476534700403
ENSG00000175414	ARL10	0.353410192708065
ENSG00000159212	CLIC6	0.352036566237391
ENSG00000229425	AJ009632.2	0.351860262557318
ENSG00000213216	AC007066.1	0.350254096011463
ENSG00000105835	NAMPT	0.348013596002059
ENSG00000248671	ALG1L9P	0.347951651471348
ENSG00000090924	PLEKHG2	0.347939200414376
ENSG00000142235	LMTK3	0.347677178668323
ENSG00000124440	HIF3A	0.34717836166241
ENSG00000272677	AC124016.1	0.346903112813466
ENSG00000111339	ART4	0.345488847277047
ENSG00000184005	ST6GALNAC3	0.344836370481232
ENSG00000197603	CPLANE1	0.344378996018444
ENSG00000105518	TMEM205	0.344282765839098
ENSG00000144747	TMF1	0.344030786759605
ENSG00000130175	PRKCSH	0.342938098878087
ENSG00000151151	IPMK	0.342583405693293
ENSG00000177054	ZDHHC13	0.342359543765382
ENSG00000128322	IGLL1	0.342144274211173
ENSG00000198929	NOS1AP	0.341525236083391
ENSG00000111725	PRKAB1	0.341479042669465
ENSG00000280213	UCKL1-AS1	0.341432130651724
ENSG00000111145	ELK3	0.341319443918113
ENSG00000172733	PURG	0.339549875050866
ENSG00000273828	AL133227.1	0.339549875050866
ENSG00000176728	TTTY14	0.338732299478658
ENSG00000163171	CDC42EP3	0.338447501838294
ENSG00000171992	SYNPO	0.338007202881152
ENSG00000149346	SLX4IP	0.337972729923593
ENSG00000183421	RIPK4	0.337801655739459
ENSG00000229644	NAMPTP1	0.33648958311584
ENSG00000224861	YBX1P1	0.335354123907601
ENSG00000198887	SMC5	0.334791872742459
ENSG00000118263	KLF7	0.334165666266507
ENSG00000064787	BCAS1	0.333760683181345
ENSG00000107185	RGP1	0.333369010861886
ENSG00000182685	BRICD5	0.332818785197032
ENSG00000274297	AC009269.5	0.332800091817345
ENSG00000178860	MSC	0.332787827526007
ENSG00000151834	GABRA2	0.332676147945794
ENSG00000259073	FOXN3-AS2	0.332620285764114
ENSG00000222714	RN7SKP38	0.332410543816846
ENSG00000128262	POM121L9P	0.332333495123595
ENSG00000073331	ALPK1	0.332288668741283
ENSG00000224271	AL117329.1	0.331780354431782
ENSG00000127578	WFIKKN1	0.331322292378334
ENSG00000204315	FKBPL	0.331284290183527
ENSG00000188033	ZNF490	0.331105049776117
ENSG00000078043	PIAS2	0.330804321728692
ENSG00000249166	AC092336.1	0.328767290146981
ENSG00000042317	SPATA7	0.328107727762478
ENSG00000223843	EFCAB6-AS1	0.328107727762478
ENSG00000231064	AC234582.1	0.328064612764954
ENSG00000249786	EAF1-AS1	0.327691132764309
ENSG00000224924	LINC00320	0.327641537615119
ENSG00000136997	MYC	0.327399044047019
ENSG00000254300	LINC01111	0.326616233297404
ENSG00000095585	BLNK	0.325906362545018
ENSG00000095587	TLL2	0.325690696477361
ENSG00000014641	MDH1	0.324498492756241
ENSG00000063601	MTMR1	0.324432436337526
ENSG00000167601	AXL	0.323637608673949
ENSG00000248810	LINC02432	0.323468157942341
ENSG00000169918	OTUD7A	0.323174010880279
ENSG00000252139	AC090227.1	0.322123548075725
ENSG00000213064	SFT2D2	0.321853995832664
ENSG00000175265	GOLGA8A	0.321639322398614
ENSG00000279462	AC093028.1	0.32160177116734
ENSG00000163528	CHCHD4	0.321544289576652
ENSG00000135002	RFK	0.321004576986874
ENSG00000246541	AC096746.1	0.32099014116098
ENSG00000230319	AL022476.1	0.320901876126715
ENSG00000091428	RAPGEF4	0.320551104447483
ENSG00000178971	CTC1	0.319320596419313
ENSG00000149922	TBX6	0.319146673587087
ENSG00000160781	PAQR6	0.31877552638112
ENSG00000240179	RPL26P3	0.318761107190609
ENSG00000250011	HMGB1P3	0.318761107190609
ENSG00000149380	P4HA3	0.318662539037063
ENSG00000133985	TTC9	0.318530336890505
ENSG00000237169	RPL12P27	0.318478266811558
ENSG00000242353	RPL12P30	0.318478266811558
ENSG00000065717	TLE2	0.318393037863029
ENSG00000188938	FAM120AOS	0.318319327731092
ENSG00000270696	AC005034.3	0.318254636615508
ENSG00000253178	AC022559.1	0.318169564539428
ENSG00000133627	ACTR3B	0.318053290165146
ENSG00000106404	CLDN15	0.317974632132484
ENSG00000107372	ZFAND5	0.317965712459293
ENSG00000267374	MIR924HG	0.317915327074492
ENSG00000188558	OR2G6	0.317063627550388
ENSG00000125447	GGA3	0.316690196728573
ENSG00000272727	LINC02266	0.316678213157192
ENSG00000268119	AC010615.2	0.315706104162022
ENSG00000146678	IGFBP1	0.315478095705714
ENSG00000160305	DIP2A	0.315465907271891
ENSG00000092853	CLSPN	0.315086386947329
ENSG00000154240	CEP112	0.314956398674781
ENSG00000185219	ZNF445	0.314700092696835
ENSG00000131203	IDO1	0.314556098866274
ENSG00000144048	DUSP11	0.314397827351084
ENSG00000248288	AC008868.1	0.314369522414211
ENSG00000235701	PCBP2P1	0.314101951026129
ENSG00000227825	SLC9A7P1	0.313757697092458
ENSG00000241352	AC007688.2	0.313660744507185
ENSG00000047056	WDR37	0.313614330541354
ENSG00000073050	XRCC1	0.313130006915101
ENSG00000269332	GOLGA2P9	0.312917017912941
ENSG00000198730	CTR9	0.312785781394526
ENSG00000232098	AC012313.1	0.312724951670304
ENSG00000113327	GABRG2	0.31247571231898
ENSG00000284610	AC107918.4	0.31206214470705
ENSG00000226779	NAALADL2-AS2	0.311998474807521
ENSG00000235672	AC090286.3	0.311548677524806
ENSG00000236711	SMAD9-IT1	0.311548677524806
ENSG00000120251	GRIA2	0.31146308611393
ENSG00000183066	WBP2NL	0.311181992047149
ENSG00000225689	AL008633.1	0.31110334555796
ENSG00000279419	AC004925.1	0.311060651677717
ENSG00000085063	CD59	0.310924369747899
ENSG00000163064	EN1	0.310527473661655
ENSG00000241120	HMGN1P8	0.310342933540063
ENSG00000228296	TTTY4C	0.310170152170459
ENSG00000277396	Metazoa_SRP	0.30983369786905
ENSG00000228055	FAM245A	0.309524758223866
ENSG00000144115	THNSL2	0.30949775365235
ENSG00000183255	PTTG1IP	0.309387755102041
ENSG00000231890	DARS-AS1	0.309313334008215
ENSG00000147234	FRMPD3	0.309236958782959
ENSG00000103226	NOMO3	0.308836984955731
ENSG00000217612	AL031119.1	0.308770362089209
ENSG00000287530	AL445985.1	0.308608786892357
ENSG00000057294	PKP2	0.308579031187893
ENSG00000140463	BBS4	0.308155788951415
ENSG00000196083	IL1RAP	0.308155788951415
ENSG00000214595	EML6	0.308135736950922
ENSG00000113758	DBN1	0.308093608060403
ENSG00000109684	CLNK	0.307923600579336
ENSG00000105732	ZNF574	0.307789249273838
ENSG00000188559	RALGAPA2	0.307784662611631
ENSG00000164073	MFSD8	0.307755102040816
ENSG00000174276	ZNHIT2	0.307705699181581
ENSG00000111879	FAM184A	0.307450482953341
ENSG00000100099	HPS4	0.306727209764133
ENSG00000188610	FAM72B	0.306298166711389
ENSG00000128342	LIF	0.30625947388822
ENSG00000112855	HARS2	0.306180349019129
ENSG00000132874	SLC14A2	0.306159269883913
ENSG00000067167	TRAM1	0.30548285126578
ENSG00000260966	AP001486.2	0.305448121763165
ENSG00000145555	MYO10	0.30516206482593
ENSG00000263412	NFE2L1-DT	0.305058371344351
ENSG00000055609	KMT2C	0.305002532317249
ENSG00000277117	FP565260.3	0.304854250654258
ENSG00000176401	EID2B	0.30474299493433
ENSG00000130703	OSBPL2	0.304478489496548
ENSG00000224652	LINC00885	0.304336247859002
ENSG00000213759	UGT2B11	0.303922753255793
ENSG00000286782	AL355377.3	0.303871096804831
ENSG00000092094	OSGEP	0.303678638594544
ENSG00000255622	PCDHB17P	0.303487726721849
ENSG00000104969	SGTA	0.303418483544844
ENSG00000251136	AF117829.1	0.302983052628907
ENSG00000114654	EFCC1	0.302937903417331
ENSG00000125089	SH3TC1	0.302613059029291
ENSG00000230953	AC099677.1	0.302514016428395
ENSG00000010310	GIPR	0.302193308710193
ENSG00000108984	MAP2K6	0.301733661287077
ENSG00000171552	BCL2L1	0.30163031617031
ENSG00000231615	AL645568.2	0.301317708716082
ENSG00000137804	NUSAP1	0.30080946196106
ENSG00000124491	F13A1	0.300671422284883
ENSG00000231793	DOC2GP	0.300474572714776
ENSG00000280143	AP000892.4	0.300437404396435
